# Multi-polygenic scores for externalizing behavior in schoolchildren

**DOI:** 10.64898/2025.12.19.25342558

**Authors:** Uxue Zubizarreta-Arruti, María Soler Artigas, Rosa Bosch, Judit Cabana-Domínguez, Natalia Llonga, Pau Carabí-Gassol, Valeria Macias-Chimborazo, Manuel D. Rodríguez Romero, Mireia Pagerols, Elia Pagespetit, Raquel Prat, Júlia Puigbo, Josep Antoni Ramos-Quiroga, Miquel Casas, Silvia Alemany, Marta Ribasés

## Abstract

**Background:** Externalizing behavior refers to emotional and behavioral problems or disorders characterized by conducts directed outward at an individual’s environment. Polygenic scores (PGSs) indexing the individual genetic susceptibility for this behavior still explain a small proportion of the phenotypic variance. To increase this phenotypic variance explained for externalizing behavior we used a multi-PGS approach combining PGSs for several risk factors, mental health conditions and related phenotypes. In addition, we assessed the potential moderating effect of socioeconomic status (SES).

**Methods:** The study included a total of 4,485 children and adolescents (mean age = 10.0 years; range = 5-18, 45% females) with behavioral and genetic data available. Externalizing behavior was assessed using the Child Behavior Checklist and PGSs were constructed using PRScs software. We tested two models and compared the proportion of variance that they explained: (i) a single-PGS model with the PGS for externalizing behavior (PGSexternalizing) and (ii) a multi-PGS model combining the PGSexternalizing with other PGSs for risk factors grouped in six categories: environment, mental-health, cognition, personality, health-risk behaviors and non-mental diseases.

**Results:** The multi-PGS models for the categories of environment, mental-health, cognition and health-risk behaviors improved the variance explained of externalizing behavior in 20.9%, 37.6%, 35% and 34.2%, respectively, over the single model only including PGSexternalizing. Furthermore, we observed significant interactions between SES and the multi-PGS models of environment, mental-health, cognition and health-risk behaviors (P-interaction < 0.05), indicating that in individuals with lower SES, the influence of these four multi-PGSs on externalizing behavior is stronger.

**Conclusion:** This study provides new insights into the genetic architecture of externalizing behavior in a population-based cohort of children and adolescents and further supports the utility of incorporating multiple PGSs into predictive models to improve accuracy, increase the proportion of variance explained, and maximize the predictive utility of PGSs. Additionally, by assessing GxE, we contribute to understanding the complex relationship between SES and mental health outcomes, highlighting its impact on youth.
