## Supplementary Tables for "Multi-polygenic scores for externalizing behavior in schoolchildren"

### Sheet: ST 1
Supplementary table 1. Description of the selected GWAS classified in six different category.
Category	Trait	Total N	Case_Control	Cases	Controls	Neff	h2SNP	h2SNP z score > 4	DOI	Link
ENVIRONMENTAL	Adopted as a child	461805	yes	6661	455144	26259.69	0.1084 (0.0181)	5.99	-	https://gwas.mrcieu.ac.uk/
	Average 24-hours sound level of noise pollution	456380	no	-	-	-	0.0041 (0.001)	4.1	-	https://gwas.mrcieu.ac.uk/
	Average total household income before tax	397751	no	-	-	-	0.068 (0.003)	22.67	-	https://gwas.mrcieu.ac.uk/
	Birth weight	261932	no	-	-	-	0.1032 (0.0059)	17.49	-	https://gwas.mrcieu.ac.uk/
	Breastfed as a baby	352094	yes	251150	100944	288014.97	0.0311 (0.0024)	12.96	-	https://gwas.mrcieu.ac.uk/
	Duration screen displayed	152605	no	-	-	-	0.1005 (0.0055)	18.27	-	https://gwas.mrcieu.ac.uk/
	Father's age at death	341118	no	-	-	-	0.0314 (0.0023)	13.65	-	https://gwas.mrcieu.ac.uk/
	Frequency of ftiend/family visits	459830	no	-	-	-	0.0387 (0.0022)	17.59	-	https://gwas.mrcieu.ac.uk/
	Job involves heavy manual or physical work	263615	no	-	-	-	0.0786 (0.0041)	19.17	-	https://gwas.mrcieu.ac.uk/
	Job involves mainly walking or standing	263556	no	-	-	-	0.0767 (0.0042)	18.26	-	https://gwas.mrcieu.ac.uk/
	Length of mobile phone use	456972	no	-	-	-	0.0512 (0.0025)	20.48	-	https://gwas.mrcieu.ac.uk/
	Length of working week for main job	260069	no	-	-	-	0.0208 (0.0021)	9.90	-	https://gwas.mrcieu.ac.uk/
	Loud music exposure frequency	150898	no	-	-	-	0.0316 (0.0038)	8.32	-	https://gwas.mrcieu.ac.uk/
	Maternal smoking around birth	397732	yes	121634	276098	337744.05	0.0558 (0.003)	18.6	-	https://gwas.mrcieu.ac.uk/
	Mother's age at death	273111	no	-	-	-	0.0248 (0.0025)	9.92	-	https://gwas.mrcieu.ac.uk/
	Nitrogen dioxide air pollution; 2010	456380	no	-	-	-	0.0163 (0.0019)	8.58	-	https://gwas.mrcieu.ac.uk/
	Nitrogen oxides air pollution; 2010	456380	no	-	-	-	0.0156 (0.0017)	9.18	-	https://gwas.mrcieu.ac.uk/
	Non-accidental death in close genetic family	144817	yes	39522	105295	114944.21	0.0192 (0.0042)	4.57	-	https://gwas.mrcieu.ac.uk/
	Number in household	459988	no	-	-	-	0.011 (0.0014)	7.86	-	https://gwas.mrcieu.ac.uk/
	Particulate matter air pollution (pm2.5); 2010	423796	no	-	-	-	0.0136 (0.0015)	9.07	-	https://gwas.mrcieu.ac.uk/
	Plays computer games	462433	no	-	-	-	0.0742 (0.0028)	26.5	-	https://gwas.mrcieu.ac.uk/
	Smoking/smokers in household	425516	no	-	-	-	0.0114 (0.0015)	7.6	-	https://gwas.mrcieu.ac.uk/
	Time spent doing vigorous physical activity	64949	no	-	-	-	0.0337 (0.0075)	4.49	-	https://gwas.mrcieu.ac.uk/
	Victim of physically violent crime	117846	yes	21926	95920	71386.11	0.0466 (0.0081)	5.75	-	https://gwas.mrcieu.ac.uk/
	Victim of sexual assault	116671	yes	17230	99441	58741.88	0.0749 (0.0107)	7	-	https://gwas.mrcieu.ac.uk/
	Witnessed sudden violent death	117862	yes	15959	101903	55192.34	0.0571 (0.0096)	5.95	-	https://gwas.mrcieu.ac.uk/
MENTAL-HEALTH RELATED	Alcohol dependence	38686	yes	10206	28480	30053.96	0.0952 (0.0199)	4.78	10.1038/s41593-018-0275-1	https://pgc.unc.edu/for-researchers/download-results/
	Anorexia nervosa	72517	yes	16992	55525	52041.91	0.2472 (0.0164)	15.07	10.1038/s41588-019-0439-2	https://pgc.unc.edu/for-researchers/download-results/
	Antisocial behavior	85359	no	-	-	-	0.0417 (0.0063)	6.62	10.1038/s41380-022-01793-3	https://ctg.cncr.nl/software/summary_statistics
	Anxiety disorder	117751	yes	16730	101021	57412.04	0,0774 (0.0056)	13.82	-	https://docs.google.com/spreadsheets/d/1kvPoupSzsSFBNSztMzl04xMoSC3Kcx3CrjVf4yBmESU/edit#gid=227859291
	Attention-Defficit/Hyperactivity disorder	55374	yes	20183	35191	51306.39	0.0915 (0.0041)	22.32	10.1038/s41588-022-01285-8	https://pgc.unc.edu/for-researchers/download-results/
	Autism spectrum disorder	46351	yes	18382	27969	44368.07	0.212 (0.0161)	13.17	10.1038/s41588-019-0344-8	https://pgc.unc.edu/for-researchers/download-results/
	Bipolar disorder	413466	yes	41917	371549	150669.89	0.1931 (0.0071)	27.2	10.1038/s41588-021-00857-4	https://pgc.unc.edu/for-researchers/download-results/
	Cannabis use disorder	886025	yes	42281	843744	161053.42	0.0875 (0.0045)	19.44	10.1038/s41588-023-01563-z	https://medicine.yale.edu/lab/gelernter/
	Depression	1035760	yes	294322	741438	842749.34	0.054 (0.0018)	30	10.1038/s41591-023-02352-1	https://ipsych.dk/en/research/downloads/
	Loneliness	355583	yes	63508	292075	208661.26	0.0628 (0.0035)	17.94	-	https://docs.google.com/spreadsheets/d/1kvPoupSzsSFBNSztMzl04xMoSC3Kcx3CrjVf4yBmESU/edit#gid=227859291
	Obsessive compulsive disorder	9725	yes	2688	7037	7780.14	0.4104 (0.0601)	6.83	10.1038/mp.2017.154	https://pgc.unc.edu/for-researchers/download-results/
	Schizophrenia	320404	yes	76755	243649	233471.23	0.2014 (0.007)	28.77	10.1038/s41586-022-04434-5	https://pgc.unc.edu/for-researchers/download-results/
COGNITION	Cognitive performance	257828	no	-	-	-	0.1922 (0.0062)	31	10.1038/s41588-018-0147-3	www.thessgac.org/data
	Educational attainment	766345	no	-	-	-	0.1066 (0.0026)	41	10.1038/s41588-018-0147-3	www.thessgac.org/data
	Intelligence quotation	269867	no	-	-	-	0.1858 (0.0064)	29.03	10.1038/s41588-018-0152-6	https://ctg.cncr.nl/software/summary_statistics
PERSONALITY	Agreeableness	235374	no	-	-	-	0.0417 (0.0033)	12.64	10.1038/s41562-024-01951-3	https://medicine.yale.edu/lab/leveylab/data/
	Conscientiousness	234880	no	-	-	-	0.047 (0.0031)	15.16	10.1038/s41562-024-01951-3	https://medicine.yale.edu/lab/leveylab/data/
	Extraversion	298772	no	-	-	-	0.0515 (0.0025)	20.6	10.1038/s41562-024-01951-3	https://medicine.yale.edu/lab/leveylab/data/
	Neuroticism	623482	no	-	-	-	0.0757 (0.0023)	32.91	10.1038/s41562-024-01951-3	https://medicine.yale.edu/lab/leveylab/data/
	Opennes	220015	no	-	-	-	0.047 (0.0035)	13.43	10.1038/s41562-024-01951-3	https://medicine.yale.edu/lab/leveylab/data/
HEALTH-RISK BEHAVIOR	Age started smoking in current smokers	35702	no	-	-	-	0.1004 (0.0137)	7.33	-	https://gwas.mrcieu.ac.uk/
	Alcohol drinks per week	666978	no	-	-		0.0429 (0.0018)	23.83	10.1038/s41588-018-0307-5	https://conservancy.umn.edu/handle/11299/241912
	Alcohol intake frequency	462346	no	-	-	-	0.0789 (0.0032)	24.66	-	https://gwas.mrcieu.ac.uk/
	Automobile speeding propensity	404291	no	-	-		0.0633 (0.0026)	24.35	10.1038/s41588-018-0309-3	https://thessgac.com/
	Cigarettes per day	38181	no	-	-	-	0.6768 (0.0684)	9.89	10.1038/s41588-018-0307-5	https://conservancy.umn.edu/handle/11299/241912
	Lifetime cannabis use	162082	yes	43380	118702	127078.71	0.0863 (0.0057)	15.14	10.1038/s41593-018-0206-1	Upon request
	Number of sexual partners	370711	no	-	-	-	0.0973 (0.0032)	30.41	10.1038/s41588-018-0309-3	https://thessgac.com/
	Risk taking	466571	no	-	-	-	0.0506 (0.0023)	22	10.22025/2018.20.202.00002	https://www.mrc-epid.cam.ac.uk/research/gwas-summary-statistics-dataset/
	Risk tolerance	436236	no	-	-	-	0.0549 (0.0024)	22.88	10.1038/s41588-018-0309-3	https://thessgac.com/
	Smoking cessation	388313	no	-	-	-	0.0491 (0.0024)	20.46	10.1038/s41588-018-0307-5	https://conservancy.umn.edu/handle/11299/241912
	Suicide attempt	518612	yes	26590	492022	100906.77	0.1008 (0.0072)	14	10.1176/appi.ajp.21121266	https://pgc.unc.edu/for-researchers/download-results/
NON MENTAL-HEALTH DISEASES	Diabetes diagnosed by doctor	461578	yes	22340	439238	85035.05	0.2276 (0.0139)	16.37	-	https://gwas.mrcieu.ac.uk/
	Diagnoses - secondary ICD10: E03.9 Hypothyroidism, unspecified	463010	yes	9674	453336	37887.5	0.2305 (0.0221)	10.63	-	https://gwas.mrcieu.ac.uk/
	Diagnoses - secondary ICD10: E78.0 Pure hypercholesterolaemia	463010	yes	22622	440388	86066.89	0.1274 (0.0088)	14.48	-	https://gwas.mrcieu.ac.uk/
	Diagnoses - secondary ICD10: I10 Essential (primary) hypertension	46301	yes	54358	408652	191905.19	0.1223 (0.0058)	21.09	-	https://gwas.mrcieu.ac.uk/
	Diagnoses - secondary ICD10: J44.9 Chronic obstructive pulmonary disease, unspecified	463010	yes	3871	459139	15354.55	0.2721 (0.0416)	6.54	-	https://gwas.mrcieu.ac.uk/
	Heart failure	361194	yes	1405	359789	5598.14	0.3364 (0.0774)	4.35	-	https://gwas.mrcieu.ac.uk/
	Major coronary heart disease event	361194	yes	10157	351037	39485.52	0.1755 (0.0163)	10.77	-	https://gwas.mrcieu.ac.uk/
	Obesity class 1	98697	yes	32858	65839	87675.93	0.1842 (0.0082)	22.83	-	https://gwas.mrcieu.ac.uk/
	Vascular/heart problems diagnosed by doctor: Stroke	461880	yes	7055	454825	27788.95	0.076 (0.0176)	4.32	-	https://gwas.mrcieu.ac.uk/
Neff, effective sample size [4 x Ncases x Ncontrols / (Ncases + Ncontrols)]; h2snp, observed scale SNP heritability

### Sheet: ST 2
Supplementary Table 2. Contribution of PRSexternalizing and each PRS included in the multi-PRS models.
Model	PGS	Trait	Estimate	Min	Max	SD
Single-PGS	Externalizing	Externalizing behavior	0.121363	0.104944	0.13369	0.0118586
Multi-PGS	Environment	Adopted as a child	0	0	0	0
		Mother's age at death	0	0	0	0
		Nitrogen oxides air pollution; 2010	0	0	0	0
		Particulate matter air pollution (pm2.5); 2010	0	0	0	0
		Smoking/smokers in household	0	0	0	0
		Length of mobile phone use	0	0	0	0
		Length of working week for main job	0	0	0	0
		Witnessed sudden violent death	0.000167342	0	0.00317073	0.000657622
		Frequency of ftiend/family visits	-0.000190454	-0.00394747	0	0.000799388
		Victim of physically violent crime	-0.00020183	-0.00379079	0	0.000788673
		Number in household	-0.00032538	-0.0081345	0	0.00162689
		Birth weight	-0.000662671	-0.0105906	0	0.00229199
		Duration screen displayed	0.000940651	0	0.0161725	0.0034962
		Time spent doing vigorous physical activity	0.00127054	0	0.022069	0.00464706
		Non-accidental death in close genetic family	0.00138225	0	0.0174754	0.0041986
		Plays computer games	0.00200194	0	0.0183626	0.00525441
		Job involves mainly walking or standing	-0.00212929	-0.0333344	0	0.00762061
		Loud music exposure frequency	0.0024359	0	0.0287235	0.00680786
		Father's age at death	0.00270829	0	0.0264189	0.00733081
		Maternal smoking around birth	0.00386143	0	0.021988	0.00730221
		Average 24-hours sound level of noise pollution	0.00418306	0	0.0388509	0.00993253
		Victim of sexual assault	0.00427131	0	0.0303077	0.00908046
		Nitrogen dioxide air pollution; 2010	-0.00701462	-0.0396944	0	0.0124433
		Breastfed as a baby	-0.00911153	-0.0320849	0	0.0100187
		Job involves heavy manual or physical work	0.0248078	0.000621003	0.0490205	0.0144402
		Average total household income before tax	-0.0414329	-0.0715142	-0.0207474	0.0122458
		Externalizing behavior	0.112988	0.0914202	0.136597	0.0130433
	Mental-health	Schizophrenia	0	0	0	0
		Anxiety	0	0	0	0
		Cannabis use disorder	0.00010783	0	0.00269576	0.000539148
		Antisocial behavior	-0.000511387	-0.0127847	0	0.00255694
		Bipolar disorder	0.00100006	0	0.0204173	0.00410876
		Alcohol dependence	-0.00114314	-0.0218968	0	0.00445122
		Obsessive compulsive disorder	0.00133839	0	0.0113064	0.00320765
		Loneliness	0.00648683	0	0.0311814	0.00857394
		Anorexia nervosa	-0.00683425	-0.0362437	0	0.0115172
		Depression	0.00981056	0	0.0281915	0.00941217
		Autism spectrum disorder	0.0126203	0	0.0338062	0.0108247
		Attention-deficit/hyperactivity disorder	0.0683462	0.0474022	0.083179	0.00811385
		Externalizing behavior	0.099917	0.0829782	0.123494	0.012706
	Cognition	Cognitive performance	0.046135	0	0.0874757	0.0309479
		Educational attainment	-0.0520197	-0.0685553	-0.0262334	0.0114329
		Intelligence quotation	-0.0830412	-0.112472	-0.0350841	0.026859
		Externalizing behavior	0.107625	0.0821762	0.129594	0.013027
	Personality	Opennes	0.00181951	-0.00276821	0.0218806	0.00520995
		Conscientiousness	-0.00753764	-0.0310515	0	0.00985903
		Extraversion	0.0150535	0	0.0411297	0.0160274
		Agreeableness	-0.0154626	-0.0398112	0	0.0164287
		Neuroticism	0.0225866	0	0.0475439	0.0184181
		Externalizing behavior	0.120039	0.0912709	0.144235	0.0131563
	Health-risk behaviors	Risk taking	0.000225567	0	0.00468818	0.000948913
		Age started smoking in current smokers	-0.00865861	-0.0304534	0.00913235	0.0091025
		Suicide attempt	0.0198858	0.00267609	0.0380747	0.00876546
		Lifetime cannabis use	-0.0203266	-0.0541206	-0.000252833	0.0123096
		Cigarettes per day	0.0221563	0.00142583	0.0470107	0.0113533
		Automobile speeding propensity	0.0241539	0	0.060942	0.0144784
		Alcohol drinks per week	0.0301134	0	0.0611065	0.0157034
		Risk tolerance	0.030991	0.0146024	0.0470808	0.0097482
		Smoking cessation	0.0360095	0.0199895	0.0521967	0.00723566
		Number of sexual partners	-0.0630153	-0.0867106	-0.0355523	0.0134016
		Alcohol intake frequency	-0.0647653	-0.0910892	-0.0362373	0.0139893
		Externalizing behavior	0.138261	0.115192	0.166471	0.0155631
	Non-mental diseases	Obesity class 1	0	0	0	0
		Diagnoses - secondary ICD10: I10 Essential (primary) hypertension	0.000102269	0	0.00255672	0.000511362
		Heart failure	0.000397901	0	0.00994752	0.00198949
		Major coronary heart disease event	0.0019624	0	0.0131561	0.00420255
		Vascular/heart problems diagnosed by doctor: Stroke	-0.00208479	-0.0208987	0	0.00560337
		Diagnoses - secondary ICD10: E78.0 Pure hypercholesterolaemia	0.00390745	0	0.0189282	0.00617987
		Diagnoses - secondary ICD10: E03.9 Hypothyroidism, unspecified	0.00491578	0	0.0262708	0.00815917
		Diagnoses - secondary ICD10: J44.9 Chronic obstructive pulmonary disease, unspecified	0.00664597	0	0.0335842	0.0102511
		Diabetes diagnosed by doctor	0.0167955	0	0.0380715	0.0133793
		Externalizing behavior	0.122829	0.0999828	0.143858	0.0132732

### Sheet: ST 3
Supplementary Table 3. Proportion of variance of externalizing behavior explained as R2 out-of-sample (R2OF), relative improvement of R2 adjusted (R2adj) and average percentage of improvement for each multi-PGS.
Model	PGS	R2OF	R2adj	Improvement percentage (%)
Single-PGS	Externalizing	0.0103901
Multi-PGS	Environmental	0.0125663	0.0021981	20.9447
	Mental-health	0.0142964	0.0039537	37.5955
	Cognition	0.0140229	0.00367849	34.9636
	Personality	0.0103992	1.11562e-05	0.0876863
	Health-risk behavior	0.0139401	0.00358538	34.167
	Non-mental diseases	0.0102053	-0.000188355	0
